# Smoking-informed methylation and expression QTLs in human brain and colocalization with smoking-associated genetic loci

**DOI:** 10.1101/2023.09.18.23295431

**Authors:** Megan Ulmer Carnes, Bryan C. Quach, Linran Zhou, Shizhong Han, Ran Tao, Meisha Mandal, Amy Deep-Soboslay, Jesse A. Marks, Grier P. Page, Brion S. Maher, Andrew E. Jaffe, Hyejung Won, Laura J. Bierut, Thomas M. Hyde, Joel E. Kleinman, Eric O. Johnson, Dana B. Hancock

**Affiliations:** Genomics and Translational Research Center, RTI International, Research Triangle Park, North Carolina; Lieber Institute for Brain Development (LIBD), Baltimore, Maryland; Fellow Program, RTI International, Research Triangle Park, North Carolina; Department of Psychiatry, Washington University in St. Louis, Missouri; Department of Psychiatry and Behavioral Sciences, Johns Hopkins University, Baltimore, Maryland; Department of Genetics, University of North Carolina at Chapel Hill, Chapel Hill, North Carolina; Department of Neurology, Johns Hopkins University, Baltimore, Maryland Corresponding Author: Dana B. Hancock, PhD

**Author notes:** Co-first authors (Megan Ulmer Carnes, Bryan C. Quach). These authors contributed equally. Corresponding Author: Dana B. Hancock, PhD.

## Abstract

Smoking is a leading cause of preventable morbidity and mortality. Smoking is heritable, and genome-wide association studies (GWAS) of smoking behaviors have identified hundreds of significant loci. Most GWAS-identified variants are noncoding with unknown neurobiological effects. We used genome-wide genotype, DNA methylation, and RNA sequencing data in postmortem human nucleus accumbens (NAc) to identify *cis*-methylation/expression quantitative trait loci (meQTLs/eQTLs), investigate variant-by-cigarette smoking interactions across the genome, and overlay QTL evidence at smoking GWAS-identified loci to evaluate their regulatory potential. Active smokers (N=52) and nonsmokers (N=171) were defined based on cotinine biomarker levels and next-of-kin reporting. We simultaneously tested variant and variant-by-smoking interaction effects on methylation and expression, separately, adjusting for biological and technical covariates and using a two-stage multiple testing approach with eigenMT and Bonferroni corrections. We found >2 million significant meQTL variants (p_adj_<0.05) corresponding to 41,695 unique CpGs. Results were largely driven by main effects; five meQTLs, mapping to *NUDT12*, *FAM53B*, *RNF39*, and *ADRA1B*, showed a significant interaction with smoking. We found 57,683 significant eQTLs for 958 unique eGenes (p_adj_<0.05) and no smoking interactions. Colocalization analyses identified loci with smoking-associated GWAS variants that overlapped meQTLs/eQTLs, suggesting that these heritable factors may influence smoking behaviors through functional effects on methylation/expression. One locus containing *MUSTIN1* and *ITIH4* colocalized across all data types (GWAS + meQTL + eQTL). In this first genome-wide meQTL map in the human NAc, the enriched overlap with smoking GWAS-identified genetic loci provides evidence that gene regulation in the brain helps explain the neurobiology of smoking behaviors.
