## Supplementary material for "Smoking-informed methylation and expression QTLs in human brain and colocalization with smoking-associated genetic loci": Table S4

### Sheet: S4. GSEA GxE Pathway Analysis 
P-values used for GSEA Preranked	MSigDB gene set collection	Pathway name	Link to MSigDB	Gene set description	Number of input genes overlapping with the gene set	Enrichment score	Normalized enrichment score	Nominal p-value	False Discovery Rate q-value	Family-wise error rate p-value	Rank at max	Leading edge statistics
meQTL variant-CpG interaction	Gene Ontology	GOCC_SYNAPTIC_CLEFT	GOCC_SYNAPTIC_CLEFT	The narrow gap that separates the presynaptic and postsynaptic membranes, into which neurotransmitter is released.	16	0.764646	1.8266	0	0.086077	0.085	1512	tags=44%, list=12%, signal=50%
eQTL variant-gene interaction	Canonical Pathways	REACTOME_CELL_CYCLE_MITOTIC	REACTOME_CELL_CYCLE_MITOTIC	Cell Cycle, Mitotic	23	0.692817	1.55629	0.001002	0.0691785	0.066	27	tags=22%, list=3%, signal=22%
eQTL variant-gene interaction	Canonical Pathways	REACTOME_CELL_CYCLE	REACTOME_CELL_CYCLE	Cell Cycle	28	0.68328	1.54697	0.002	0.0411071	0.077	27	tags=21%, list=3%, signal=21%
eQTL variant-gene interaction	Canonical Pathways	REACTOME_M_PHASE	REACTOME_M_PHASE	M Phase	18	0.680551	1.48965	0.0110887	0.0699406	0.191	27	tags=22%, list=3%, signal=22%
eQTL variant-gene interaction	Gene Ontology	GOBP_RESPONSE_TO_WOUNDING	GOBP_RESPONSE_TO_WOUNDING	Any process that results in a change in state or activity of a cell or an organism (in terms of movement, secretion, enzyme production, gene expression, etc.) as a result of a stimulus indicating damage to the organism.	15	0.812766	1.72717	0.00101215	0.0140465	0.014	136	tags=40%, list=13%, signal=45%
