## Supplementary material for "Smoking-informed methylation and expression QTLs in human brain and colocalization with smoking-associated genetic loci": Table S6

### Sheet: S6. GSCAN-eQTL Lookup
GSCAN variant	Coded allele	Genetic variant annotations			GSCAN GWAS summary statistics					Variant metrics in LIBD dataset				NAc eQTL mapping summary statistics for significant variant-eGene pairs in LIBD dataset
		Chromosome	Position	Nearest gene(s)	Smoking phenotype	Coded allele frequency	β	SE	p-value	Coded allele frequency (EA)	Missingess (EA)	Coded allele frequency (AA)	Missingness (AA)	Ensembl ID	eGene	βcases	SEcases	p-valuecases	βcontrols	SEcontrols	p-valuecontrols	βbaseline	SEbaseline	p-valuebaseline	βinteration	SEinteraction	p-valueinteraction	p-value2DF	Two-stage adjusted p-value2DF
rs4759229	A	12	56474480	ERBB3	si	0.344	-0.0155696	0.00268202	6.53e-09	0.355769	0.0280374	0.316667	0.0425532	ENSG00000197728.11	RPS26	-0.385055	0.147776	0.0133759	-0.694111	0.0780758	2.5043e-15	-0.606382	0.0669406	1.66e-16	0.149096	0.158673	0.348612	2.30801e-19	5.93977e-12
rs7431710	G	3	48935583	SLC25A20	cpd	0.346	0.0182898	0.00256612	1.04e-12	0.345794	0	0.515957	0	ENSG00000178252.18	WDR6	-0.463871	0.128574	0.00095444	-0.497924	0.0637764	1.1658e-12	-0.481861	0.0534733	2.24e-16	-0.0114908	0.132632	0.931053	8.65815e-17	1.40067e-09
rs17692129	T	17	44793283	NSF	si	0.331	0.0195989	0.00270749	4.57e-13	0.311881	0.0560748	0.0752688	0.0106383	ENSG00000260075.1	NSFP1	-0.485256	0.300189	0.114965	-0.903785	0.11221	2.9374e-13	-0.824831	0.107347	8.15e-13	0.437328	0.254795	0.0877465	2.21598e-15	5.87772e-08
rs6452785	C	5	87685500	TMEM161B-AS1	si	0.526	0.0268827	0.00255159	4.69e-26	0.546729	0	0.188172	0.0106383	ENSG00000247828.8	TMEM161B-AS1	0.82195	0.189773	0.00011855	0.610553	0.0951536	1.9448e-09	0.639279	0.0828756	6.82e-13	0.00702305	0.181551	0.969184	9.68609e-14	2.25756e-06
rs11651955	A	17	16235462	-	si	0.499	-0.0140264	0.00254815	3.74e-08	0.462617	0	0.155914	0.0106383	ENSG00000166582.10	CENPV	0.524235	0.129936	0.00028247	0.526975	0.0887336	2.1069e-08	0.514105	0.0720522	2.01e-11	0.0373254	0.158036	0.81355	6.40641e-12	0.000223528
rs11651955	A	17	16235462	-	si	0.499	-0.0140264	0.00254815	3.74e-08	0.462617	0	0.155914	0.0106383	ENSG00000214941.8	ZSWIM7	0.299293	0.241727	0.223903	0.71245	0.1023	1.1308e-10	0.620496	0.0962513	9.29e-10	-0.520201	0.205851	0.0123303	1.36511e-11	0.000520852
rs2276825	C	3	52886605	TMEM110-MUSTN1|TMEM110	si	0.245	0.0188756	0.00296235	1.89e-10	0.266667	0.0186916	0.236559	0.0106383	ENSG00000243696.5	AC006254.1	-0.664712	0.183953	0.00093935	-0.48985	0.0820456	1.805e-08	-0.517449	0.0727153	2.24e-11	-0.0475806	0.19127	0.803818	2.6553e-11	0.000756452
rs7431710	G	3	48935583	SLC25A20	cpd	0.346	0.0182898	0.00256612	1.04e-12	0.345794	0	0.515957	0	ENSG00000213672.8	NCKIPSD	0.605901	0.165395	0.00081656	0.427921	0.0759197	9.0298e-08	0.463162	0.0666089	5.64e-11	0.188994	0.16349	0.249158	1.53833e-10	0.00260758
rs7617480	A	3	49210732	KLHDC8B	sc	0.227	0.0328708	0.00465796	1.68e-12	0.225962	0.0280374	0.313187	0.0319149	ENSG00000178252.18	WDR6	-0.53105	0.108925	2.3363e-05	-0.348678	0.0775745	1.4341e-05	-0.370444	0.0626229	1.52e-08	-0.147154	0.143647	0.306964	2.82858e-10	0.00457592
rs112187834	A	2	23953454	-	sc	0.14	0.0334097	0.00562323	2.81e-09	0.165094	0.00934579	0.102151	0.0106383	ENSG00000173960.14	UBXN2A	0.624136	0.1762	0.00114632	0.516439	0.0935975	1.5807e-07	0.546131	0.0750609	8.93e-12	0.321514	0.163613	0.0508847	4.61796e-10	0.0164484
rs75210106	T	2	113246436	TTL	si	0.176676	-0.0186594	0.00334056	2.33e-08	0.132353	0.046729	0.0913978	0.0106383	ENSG00000125611.15	CHCHD5	-0.410934	0.21486	0.0640155	-0.586593	0.0952178	7.0574e-09	-0.552274	0.0830779	3.1e-10	0.0235684	0.231502	0.919019	9.21426e-10	0.0320642
rs1632941	C	6	29796685	HLA-H|HLA-G	si	0.46	-0.0158074	0.00256093	6.67e-10	0.443396	0.00934579	0.5	0	ENSG00000204623.9	ZNRD1ASP	0.492119	0.188018	0.0129985	0.465472	0.0832222	1.1086e-07	0.485777	0.0754257	9.61e-10	-0.0121684	0.18729	0.948267	5.24013e-09	0.340691
rs12740789	A	1	72752073	-	si	0.178	-0.0284973	0.00333079	1.18e-17	0.183962	0.00934579	0.0786517	0.0531915	ENSG00000286863.1	AL513166.1	0.40072	0.251101	0.119514	0.733575	0.134365	2.073e-07	0.651338	0.111426	2.18e-08	-0.23057	0.244539	0.346961	9.42875e-08	1
rs3811038	C	2	113240183	TTL	si	0.279	0.0191404	0.00284069	1.58e-11	0.3125	0.0280374	0.271739	0.0212766	ENSG00000169629.12	RGPD8	0.601854	0.234547	0.014726	0.556084	0.113643	2.656e-06	0.521004	0.100284	5.27e-07	-0.159639	0.254438	0.531151	2.34849e-07	1
rs12530388	C	6	101329173	ASCC3	si	0.511	-0.0183617	0.00254876	5.83e-13	0.528302	0.00934579	0.403226	0.0106383	ENSG00000112249.14	ASCC3	0.233588	0.131995	0.0854941	0.331144	0.0644712	9.0806e-07	0.307993	0.0551738	8.16e-08	-0.0860277	0.122638	0.483878	3.90162e-07	1
rs2276825	C	3	52886605	TMEM110-MUSTN1|TMEM110	si	0.245	0.0188756	0.00296235	1.89e-10	0.266667	0.0186916	0.236559	0.0106383	ENSG00000055955.17	ITIH4	-0.686453	0.222427	0.00394873	-0.384783	0.101381	0.0002176	-0.437389	0.0900021	2.46e-06	-0.274182	0.235963	0.246729	6.36356e-06	1
rs11846838	A	14	104184737	ZFYVE21	cpd	0.327	0.015177	0.00259522	5.03e-09	0.313725	0.046729	0.176136	0.0638298	ENSG00000269940.1	AL049840.5	-0.484913	0.151111	0.0028495	-0.326281	0.0886528	0.00032986	-0.347089	0.0740135	5.24e-06	0.0342517	0.162186	0.83297	6.64559e-06	1
rs1004787	G	2	45159091	-	si	0.448	-0.0284143	0.00256203	1.11e-28	0.456731	0.0280374	0.163043	0.0212766	ENSG00000236502.1	SIX3-AS1	-0.241104	0.142619	0.0998112	-0.327381	0.0722668	1.2393e-05	-0.291758	0.0608092	3.25e-06	-0.0336989	0.139189	0.808961	8.37556e-06	1
rs7617480	A	3	49210732	KLHDC8B	sc	0.227	0.0328708	0.00465796	1.68e-12	0.225962	0.0280374	0.313187	0.0319149	ENSG00000145020.16	AMT	0.431459	0.199357	0.0373514	0.482893	0.111941	2.9874e-05	0.435099	0.0955278	9.39e-06	-0.110412	0.219251	0.615144	8.74977e-06	1
rs10519203	G	15	78814046	AGPHD1	cpd	0.345	0.093618	0.00258657	3.12e-286	0.349057	0.00934579	0.313187	0.0319149	ENSG00000185787.15	MORF4L1	0.741739	0.157474	3.8374e-05	-0.0431109	0.100763	0.669414	0.0671357	0.0836618	0.423292	0.529396	0.202474	0.00966056	1.38851e-05	1
rs10885480	C	10	115378364	NRAP	si	0.284	-0.0186775	0.00282539	3.83e-11	0.242991	0	0.0815217	0.0212766	ENSG00000165806.21	CASP7	0.349017	0.235758	0.147713	0.638677	0.147751	2.8835e-05	0.57174	0.124434	7.9e-06	-0.185621	0.262922	0.48107	2.92843e-05	1
rs1632941	C	6	29796685	HLA-H|HLA-G	si	0.46	-0.0158074	0.00256093	6.67e-10	0.443396	0.00934579	0.5	0	ENSG00000176998.4	HCG4	0.300664	0.168384	0.0828343	0.380992	0.0917855	5.6827e-05	0.369944	0.0797944	6.61e-06	0.0371377	0.197865	0.851321	3.68323e-05	1
rs72740955	T	15	78849779	-	cpd	0.337	0.0317523	0.00260125	2.42e-34	0.325243	0.0373832	0.102151	0.0106383	ENSG00000185787.15	MORF4L1	0.793298	0.182236	0.00011112	-0.0913712	0.121575	0.453557	0.0780093	0.101387	0.442602	0.453999	0.210683	0.0324487	5.78684e-05	1
rs45444697	G	1	155034632	EFNA4|EFNA3|ADAM15|LOC100505666	si	0.212	0.0196902	0.00311719	2.72e-10	0.16	0.0654206	0.0706522	0.0212766	ENSG00000143537.13	ADAM15	0.316633	0.365685	0.392461	0.593817	0.142139	5.1177e-05	0.498777	0.126178	0.000109	-0.376323	0.333335	0.260359	0.000111492	1
rs12244388	A	10	104640052	AS3MT|C10orf32-AS3MT	si	0.35	0.0258153	0.00267118	4.31e-22	0.28972	0	0.345745	0	ENSG00000166275.16	BORCS7	0.222117	0.15494	0.16057	0.289706	0.0728379	0.00011059	0.222215	0.0588325	0.00021248	-0.24252	0.146712	0.100001	0.000131375	1
rs13253502	A	8	42442018	-	cpd	0.407	-0.0138423	0.00247817	2.31e-08	0.383495	0.0373832	0.174157	0.0531915	ENSG00000176209.11	SMIM19	0.0617553	0.209038	0.769414	0.341567	0.0811272	4.5045e-05	0.283237	0.0741104	0.00017968	-0.192862	0.180621	0.287001	0.000135466	1
rs1632941	C	6	29796685	HLA-H|HLA-G	si	0.46	-0.0158074	0.00256093	6.67e-10	0.443396	0.00934579	0.5	0	ENSG00000206341.7	HLA-H	-0.336757	0.243999	0.17629	-0.441393	0.111279	0.00011523	-0.405558	0.0990368	6.25e-05	0.0994953	0.246034	0.686383	0.000147881	1
