## Supplementary material for "Smoking-informed methylation and expression QTLs in human brain and colocalization with smoking-associated genetic loci": Table S7

### Sheet: S7. GSCAN Lookup Summary
Data type	Phenotype​	N variants in QTL dataset / starting N of significant variants in smoking GWAS (Liu et al 2019)
			N QTLs tested (total variant-CpG pairs for meQTL and total variant-gene pairs for eQTL)	N (%) of CpG or eGenes with significant QTLs*	N of unique variants / starting N variants in QTL dataset ​(%)
meQTL	Age of initiation​	9 / 10	2476	12 (0.5%)	5 / 9 (56%)
	Initiation​	303 / 378	86385	883 (1.0%)	186 / 303 (61%)
	Cigarettes per day​	40 / 55	18616	236 (1.3%)	30 / 40 (75%)
	Cessation​	10 / 24	5078	71 (1.4%)	7 / 10 (70%)
	Over all 4 phenotypes​	361 / 467	112078	1201 (1.1%)	228 / 361 (63%)
eQTL	Age of initiation​	8 / 10	40	0 (0%)	0 / 10 (0%)
	Initiation​	250 / 378	1675	18 (1.1%)	14 / 250 (6%)
	Cigarettes per day​	38 / 55	415	6 (1.4%)	5 / 38 (13%)
	Cessation​	10 / 24	132	3 (2.3%)	2 / 10 (20%)
	Over all 4 phenotypes	305	2262	27 (1.2%)	21 / 305 (7%)
*Significance thresholds were 0.05/305 = 0.00016 for eQTLs and 0.05/361=0.00014 for meQTLs.
